# Novel SARS-CoV-2 spike variant identified through viral genome sequencing of the pediatric Washington D.C. COVID-19 outbreak

**DOI:** 10.1101/2021.02.08.21251344

**Authors:** Jonathan LoTempio, Erik Billings, Kyah Draper, Christal Ralph, Mahdi Moshgriz, Nhat Duong, Jennifer Dien Bard, Xiaowu Gai, David Wessel, Roberta L. DeBiasi, Joseph M. Campos, Eric Vilain, Meghan Delaney, Drew G. Michael

**Affiliations:** Children’s National Hospital, Center for Genetic Medicine Research; George Washington University School of Medicine and Health Sciences, Department of Genomics and Precision Medicine; Children’s National Hospital Division of Pathology and Laboratory Medicine Department; Children’s Hospital of Los Angeles, Department of Pathology and Laboratory Medicine; Keck School of Medicine, University of Southern California; Children’s National Hospital, Division of Cardiology; Children’s National Hospital, Division of Critical Care Medicine; George Washington University School of Medicine and Health Sciences, Department of Pediatrics; George Washington University School of Medicine and Health Sciences, Department of Microbiology, Immunology and Tropical Medicine; George Washington University School of Medicine and Health Sciences, Department of Pathology; Children’s National Hospital, Division of Pediatric Infectious Diseases

**Author notes:** Address correspondence to Drew G. Michael.

## Abstract

The SARS-CoV-2 virus has emerged as a global pandemic, severely impacting everyday life. Significant resources have been dedicated towards profiling the viral genome in the adult population. We present an analysis of viral genomes acquired from pediatric patients presenting to Children’s National Hospital in Washington D.C, including 24 with primary SARS CoV2 infection and 3 with Multisystem Inflammatory Syndrome in Children (MIS-C) undergoing treatment at our facility. Viral genome analysis using next generation sequencing indicated that approximately 81% of the analyzed strains were of the GH clade, 7% of the cases belonged to the GR clade, and 12% of the cases belonged to S, V, or G clades. One sample, acquired from a neonatal patient, presented with the highest viral RNA load of all patients evaluated at our center. Viral sequencing of this sample identified a SARS-CoV-2 spike variant, S:N679S. Analysis of data deposited in the GISAID global database of viral sequences shows the S:N679S variant is present in eight other sequenced samples within the US mid-Atlantic region. The similarity of the regional sequences suggests transmission and persistence of the SARS-CoV-2 variant within the Capitol region, raising the importance of increasing the frequency of SARS-CoV-2 genomic surveillance.

**IMPORTANCE:** A variant in the SARS-CoV-2 spike protein was identified in a febrile neonate who was hospitalized with COVID-19. This patient exhibited the highest viral RNA load of any COVID-19 patient tested at our center. Viral sequencing identified a spike protein variant, S:N679S, which is proximal to the cleavage site at residue 681. The SARS-CoV-2 surface spike is a protein trimer (three subunits) which serves as the key target for antibody therapies and vaccine development. Study of viral sequences from the GISAID database revealed eight related sequences from the US mid-Atlantic region. The identification of this variant in a very young patient, its critical location in the spike polyprotein, and the evidence that it has been detected in other patients in our region underscores the need for increased viral sequencing to monitor variant prevalence and emergence, which may have a direct impact on recommended public health measures and vaccination strategies.
