## Supplemental_files_1_through_4 for "Novel SARS-CoV-2 spike variant identified through viral genome sequencing of the pediatric Washington D.C. COVID-19 outbreak": S1_Case_clade_and_disease_status_12_21_2020.csv

CPM UID	Seq_stat	Condition	CNH_name	NextStrain_clade	GISAID_clade
CPM00013642	single	Primary COVID-19	CNH-B-15	19A	V
CPM00013633	single	Primary COVID-19	CNH-B-38	19B	S
CPM00013631	single	Primary COVID-19	CNH-B-34	20B	GR
CPM00013616	single	Primary COVID-19	CNH-B-17	20B	GR
CPM00013641	single	Primary COVID-19	CNH-B-14	20C	GH
CPM00013639	single	Primary COVID-19	CNH-B-11	20C	GH
CPM00013638	single	Primary COVID-19	CNH-B-10	20C	GH
CPM00013630	single	Primary COVID-19	CNH-B-33	20C	GH
CPM00013629	single	Primary COVID-19	CNH-B-31	20C	GH
CPM00013620	single	Primary COVID-19	CNH-B-21	20C	GH
CPM00013617	single	Primary COVID-19	CNH-B-18	20C	GH
CPM00013615	single	Primary COVID-19	CNH-B-16	20C	GH
CPM00011842	double	Primary COVID-19	CHN8	20C	GH
CPM00011841	double	Primary COVID-19	CHN7	20C	GH
CPM00011837	double	Primary COVID-19	CHN39	20C	GH
CPM00011832	double	MIS-C	CHN34	20C	GH
CPM00011830	double	Primary COVID-19	CHN32	20C	GH
CPM00011829	double	MIS-C	CHN30	20C	GH
CPM00011828	double	Primary COVID-19	CHN3	20C	GH
CPM00011823	double	Primary COVID-19	CHN24	20C	GH
CPM00011817	single	Primary COVID-19	CHN19	20C	GH
CPM00011816	double	Primary COVID-19	CHN18	20C	GH
CPM00011815	double	Primary COVID-19	CHN17	20C	GH
CPM00011814	double	MIS-C	CHN16	20C	GH
CPM00011811	double	Primary COVID-19	CHN13	20C	GH
CPM00011808	double	Primary COVID-19	CHN10	20C	GH
CPM00013635	single	Primary COVID-19	CNH-B-40	20A	G
